# A novel molecular subtype of hepatocellular carcinoma based on the tumor purity and tumor microenvironment-related polygenic risk scores

**DOI:** 10.1101/2022.02.13.22270882

**Authors:** Yan Lin, Rong Liang, Xing Gao, Ziqin He, Lu Lu, Min Luo, Qian Li, Xiaobo Wang, Yongqiang Li, Guobin Wu, Xiaoling Luo, Jiazhou Ye

## Abstract

**Purpose:** The purpose of the present study was to use malignant cell-related and tumor microenvironment (TME)-related molecules to develop a novel molecular subtype of hepatocellular carcinoma (HCC).

**Methods:** The tumor purity (TP)-related and TME-related genes were identified and separately used to construct the TP-related and TME-related polygenic risk score (PRS). According to the two PRSs, we developed the TP-TME risk classification which was validated in two external data sets from The Cancer Genome Atlas Program and International Cancer Genome Consortium database. We also performed functional enrichment and drug repositioning analysis to reveal the potential biological heterogeneity among different subtypes.

**Results:** The three TP-TME risk subtypes of HCC had significantly different prognosis and biological characteristics. The TP-TME low risk subtype had the best prognosis and was characterized by well-differentiated, the TP-TME high risk subtype had the worst prognosis and was characterized by aberrant activation of TGFβ and WNT pathways, and the TP-TME high risk subtype had the moderate prognosis and was characterized by exhibited activated MYC targets and proliferation-related gene sets. These three TP-TME risk subtypes may respond differently to immunotherapy (e.g., immune checkpoint inhibitors and chimeric antigen receptor-modified T cells) or other drug therapies.

**Conclusion:** By combining the TP-related PRS and TME-related PRS, we proposed and validated the TP-TME risk subtyping system to divide patients with HCC into three subtypes with distinct biological characteristics and prognoses. These findings highlight the significant clinical implications of the TP-TME risk subtyping system and provide potential personalized immunotherapy strategies for HCC.
