## supplemental table 1 for "A novel molecular subtype of hepatocellular carcinoma based on the tumor purity and tumor microenvironment-related polygenic risk scores"

### Sheet: Supplementary Table 1
Supplementary Table 1 The overall survival-associated tumor purity-related genes in hepatocellular carcinoma
Gene	Univariate Cox regression analysis					LASSO Cox regression model analysis		Multivariate Cox regression and stepwise regression analysis
	Coeffient	HR	95%CI for HR	P value		Coeffient		Beta	HR	95%CI for HR	P value
ACBD3	0.406941	1.50222	1.051136-2.146869	0.025502		0
ALG6	-0.450342	0.63741	0.469031-0.866236	0.00400848		-0.346723		-0.603583	0.546849	0.367776-0.813113	0.00286256
ATP5MF	-0.538801	0.583447	0.354536-0.96016	0.0340124		-0.58954		-1.01002	0.364211	0.188374-0.704183	0.00267716
BTBD3	0.252489	1.28723	1.002073-1.653523	0.0481356		0
CBX1	0.370973	1.44914	1.035323-2.028371	0.0305951		0
CCT3	0.374805	1.45471	1.001658-2.112673	0.0489915		0
CDK5	-0.352616	0.702847	0.501344-0.985339	0.0407911		0
CENPF	0.34638	1.41394	1.025641-1.949247	0.0344711		0
CLDN15	-0.335375	0.71507	0.583361-0.876517	0.00124271		-0.0926799
CLN3	-0.326726	0.721282	0.539066-0.96509	0.0278683		-0.0519551
CNIH4	0.442789	1.55704	1.163624-2.083477	0.00288489		0.231595		0.545802	1.72599	1.24019-2.402091	0.00121048
CYP4F12	-0.277123	0.757961	0.585506-0.981212	0.0353814		0
DESI2	0.394776	1.48405	1.121896-1.963113	0.00567852		0.0207504
DPF2	0.507934	1.66185	1.06544-2.59213	0.0251276		0.0967667
DUSP12	0.372156	1.45086	1.009174-2.085857	0.0445086		0
ESM1	0.326873	1.38663	1.036483-1.855053	0.0277165		0.147453		0.334902	1.3978	1.006178-1.941858	0.0458593
FADS2	0.228341	1.25651	1.043707-1.512711	0.0158738		0.0866848
FAM189B	0.413378	1.51192	1.021792-2.23714	0.0386586		0
FANCI	0.297402	1.34636	1.037193-1.747676	0.0254622		0
GGPS1	0.443842	1.55868	1.106142-2.196372	0.011198		0.0208271
GINS1	0.204537	1.22696	1.017441-1.479617	0.0322781		0
HEY1	0.400696	1.49286	1.248471-1.785097	1.11841e-05		0.219634		0.275701	1.31745	1.044615-1.661554	0.0198786
ILF3	0.357602	1.4299	1.030487-1.984113	0.032383		0
KIF14	0.319631	1.37662	1.017297-1.862862	0.0383512		0
LANCL1	-0.49744	0.608085	0.381221-0.969956	0.0367974		-0.179904		-0.581196	0.559229	0.300224-1.041681	0.0670565
METTL7A	-0.423621	0.654672	0.495499-0.864976	0.00287744		0
MRPL9	0.373952	1.45347	1.012543-2.086399	0.0426063		0
MSTO1	0.370923	1.44907	1.052357-1.995339	0.0230481		0
NECAB3	-0.424241	0.654266	0.49182-0.870368	0.00357487		-0.000703428
ORMDL2	-0.363386	0.695318	0.485387-0.996044	0.0475266		-0.039615
P2RX4	0.282065	1.32586	1.005321-1.748613	0.0457661		0.11411		0.306761	1.35902	1.011242-1.82639	0.041942
PEX11B	-0.393593	0.674629	0.492014-0.925021	0.0145295		-0.161431		-0.434924	0.647314	0.42924-0.97618	0.0379883
PIGC	0.596516	1.81578	1.027251-3.209595	0.0401235		0
POP7	0.634837	1.88672	1.167006-3.050281	0.00959572		0.337261		0.574682	1.77657	0.962723-3.278395	0.0659985
PRRG4	-0.367599	0.692395	0.503442-0.952265	0.0237729		-0.0296359
RBCK1	0.367435	1.44403	1.040925-2.003228	0.0277974		0
RCN2	0.377428	1.45853	1.065863-1.995851	0.018346		0.342494		0.668097	1.95052	1.328189-2.864455	0.000655546
SLC39A1	0.620471	1.8598	1.262668-2.739334	0.00168717		0.229226
SMARCC1	0.435588	1.54587	1.048831-2.27846	0.0277463		0
SNRPF	0.79304	2.21011	1.493819-3.269853	7.24423e-05		0.0700038
SQLE	0.167373	1.1822	1.007631-1.387002	0.0400509		0
STT3A	0.401712	1.49438	1.03829-2.15082	0.0306018		0
SUCO	0.301351	1.35168	1.014032-1.801767	0.03988		0
TMEM14A	-0.238611	0.787721	0.625624-0.991818	0.0423714		0
UBE2S	0.256865	1.29287	1.044937-1.599633	0.018049		0
UCK2	0.323288	1.38166	1.051343-1.815767	0.0203877		0
UNG	0.378238	1.45971	1.0669-1.997144	0.0180377		0
VIL1	0.146828	1.15815	1.006226-1.333023	0.0407096		0
XPO1	-0.651393	0.521319	0.314851-0.863182	0.0113471		-0.627351		-0.777335	0.459629	0.230604-0.916111	0.0271783
ZDHHC11	-0.189847	0.827086	0.695413-0.98369	0.0318856		0
