## supplemental table 2 for "A novel molecular subtype of hepatocellular carcinoma based on the tumor purity and tumor microenvironment-related polygenic risk scores"

### Sheet: Supplementary Table 2
Supplementary Table 2 The overall survival-associated tumor microenvironment-related genes in hepatocellular carcinoma
Gene	Univariate Cox regression analysis					LASSO Cox regression model analysis		Multivariate Cox regression and stepwise regression analysis
	Coeffient	HR	95%CI for HR	P value		Coeffient		Beta	HR	95%CI for HR	P value
ALDH1B1	-0.398738	0.671166	0.474236-0.949874	0.0244379		-0.242259		-0.285966	0.751288	0.513208-1.099815	0.141382
CTSC	0.224861	1.25215	1.040816-1.506393	0.01712		0.268048		0.299012	1.34853	1.099006-1.654696	0.00417926
FABP5	0.182737	1.2005	1.021817-1.410425	0.0262526		0.00269095
GUCY1A1	0.266454	1.30533	1.014518-1.679498	0.0382607		0.327587		0.420116	1.52214	1.157473-2.001693	0.0026427
ID4	0.393366	1.48196	1.035992-2.119906	0.0312758		0.140546
KLRK1	-0.381777	0.682647	0.479341-0.972184	0.0343153		0
MRC1	-0.24813	0.780259	0.64685-0.941182	0.0094983		-0.122676		-0.143159	0.866616	0.708565-1.059922	0.16347
PLAAT4	-0.245524	0.782294	0.643232-0.951421	0.0139467		-0.0915496
SLC46A3	-0.144583	0.865383	0.752135-0.995682	0.0433384		0
SPRY2	0.274921	1.31643	1.000681-1.731801	0.049434		0.154948		0.246177	1.27913	0.970336-1.686182	0.0807504
TARP	-0.532288	0.58726	0.366603-0.940728	0.0268203		-0.399848		-0.495002	0.609569	0.343993-1.080183	0.0899359
TRIM22	-0.237606	0.788513	0.660386-0.9415	0.00863326		-0.187006		-0.26503	0.767183	0.587027-1.002628	0.0522892
