## supplemental table 3 for "A novel molecular subtype of hepatocellular carcinoma based on the tumor purity and tumor microenvironment-related polygenic risk scores"

### Sheet: Supplementary Table 3
Supplementary Table 3 Potentially effective drugs and relevant targets for the high-risk subtypes
Targets	Database	Fold change of high-risk subtypes over intermediate- and low-risk subttypes	P value of T test	Drugs
ARAF	drugbank_druglikeness	0.980499	0.014358	adenosine_triphosphate
CACNA1H	drugbank_druglikeness	1.19962	0.000822552	nifedipine
CACNA1H	drugbank_druglikeness	1.19962	0.000822552	felodipine
CACNA1H	drugbank_druglikeness	1.19962	0.000822552	nitrendipine
CACNA1H	drugbank_druglikeness	1.19962	0.000822552	isradipine
CACNA1H	drugbank_druglikeness	1.19962	0.000822552	cinnarizine
CACNA1H	drugbank_druglikeness	1.19962	0.000822552	zonisamide
CACNA1H	drugbank_druglikeness	1.19962	0.000822552	bepridil
CACNA1H	drugbank_druglikeness	1.19962	0.000822552	flunarizine
CACNA1H	drugbank_druglikeness	1.19962	0.000822552	amiodarone
CACNA1H	drugbank_druglikeness	1.19962	0.000822552	spironolactone
FGFR1	drugbank_druglikeness	1.14881	6.55111e-05	regorafenib
FGFR1	drugbank_druglikeness	1.14881	6.55111e-05	sorafenib
FGFR1	drugbank_druglikeness	1.14881	6.55111e-05	ponatinib
FGFR1	drugbank_druglikeness	1.14881	6.55111e-05	palifermin
GHR	drugbank_druglikeness	0.898297	0.00091224	somatropin_recombinant
GHR	drugbank_druglikeness	0.898297	0.00091224	pegvisomant
IFNGR2	drugbank_druglikeness	1.05729	2.18765e-05	interferon_gamma-1b
IL11RA	drugbank_druglikeness	0.946387	0.00599916	oprelvekin
IL2RB	drugbank_druglikeness	0.939947	0.0322423	denileukin_diftitox
IL2RB	drugbank_druglikeness	0.939947	0.0322423	aldesleukin
IL2RB	drugbank_druglikeness	0.939947	0.0322423	daclizumab
IL2RB	drugbank_druglikeness	0.939947	0.0322423	basiliximab
IL6R	drugbank_druglikeness	0.913938	0.00274116	tocilizumab
KDR	drugbank_druglikeness	0.944116	0.0232463	sorafenib
KDR	drugbank_druglikeness	0.944116	0.0232463	sunitinib
KDR	drugbank_druglikeness	0.944116	0.0232463	ponatinib
KDR	drugbank_druglikeness	0.944116	0.0232463	axitinib
KDR	drugbank_druglikeness	0.944116	0.0232463	cabozantinib
KDR	drugbank_druglikeness	0.944116	0.0232463	regorafenib
KDR	drugbank_druglikeness	0.944116	0.0232463	pazopanib
MAPK1	drugbank_druglikeness	1.02758	0.00214085	arsenic_trioxide
MAPK1	drugbank_druglikeness	1.02758	0.00214085	isoprenaline
MAPK3	drugbank_druglikeness	1.03802	8.1536e-06	arsenic_trioxide
MAPK3	drugbank_druglikeness	1.03802	8.1536e-06	sulindac
PDGFRB	drugbank_druglikeness	1.04395	0.00934159	sorafenib
PDGFRB	drugbank_druglikeness	1.04395	0.00934159	becaplermin
PDGFRB	drugbank_druglikeness	1.04395	0.00934159	imatinib
PDGFRB	drugbank_druglikeness	1.04395	0.00934159	pazopanib
PDGFRB	drugbank_druglikeness	1.04395	0.00934159	sunitinib
PDGFRB	drugbank_druglikeness	1.04395	0.00934159	regorafenib
PDGFRB	drugbank_druglikeness	1.04395	0.00934159	dasatinib
PIK3R1	drugbank_druglikeness	0.944478	0.000113006	isoprenaline
PIK3R2	drugbank_druglikeness	1.04429	0.000250041	isoprenaline
PIK3R3	drugbank_druglikeness	0.951014	0.00133737	isoprenaline
RAC1	drugbank_druglikeness	1.02445	0.000195335	dextromethorphan
STAT5B	drugbank_druglikeness	0.980851	0.0367459	dasatinib
